# Māori and Pacific People in New Zealand have higher risk of hospitalisation for COVID-19

**DOI:** 10.1101/2020.12.25.20248427

**Authors:** Nicholas Steyn, Rachelle N. Binny, Kate Hannah, Shaun C. Hendy, Alex James, Audrey Lustig, Kannan Ridings, Michael J. Plank, Andrew Sporle

## Abstract

**Aims:** We aim to quantify differences in clinical outcomes from COVID-19 infection in Aotearoa New Zealand by ethnicity with a focus on risk of hospitalisation.

**Methods:** We used data on age, ethnicity, deprivation index, pre-existing health conditions, and clinical outcomes on 1,829 COVID-19 cases reported in New Zealand. We used a logistic regression model to calculate odds ratios for the risk of hospitalisation by ethnicity. We also consider length of hospital stay and risk of fatality.

**Results:** Māori have 2.50 times greater odds of hospitalisation (95% CI 1.39 – 4.51) than non-Māori, non-Pacific people, after controlling for age and pre-existing conditions. Pacific people have 3 times greater odds (95% CI 1.75 – 5.33).

**Conclusions:** Structural inequities and systemic racism in the healthcare system mean that Māori and Pacific communities face a much greater health burden from COVID-19. Older people and those with pre-existing health conditions are also at greater risk. This should inform future policy decisions including prioritising groups for vaccination.
