## Supplementary Tabe 2 for "Māori and Pacific People in New Zealand have higher risk of hospitalisation for COVID-19"

### Sheet: Metadata
Results of sensitivity analysis for the model for probability of hospitalisation
Model specification:
logit(P(hospitalised)) ~ age + has underlying conditions + ethnicity
Column headings:
Priority ethnicity	Either Māori, Pacific, or Asian was used as the priority ethnicity (see main text, Table 2 for details of prioritisation orderings). Māori (EpiSurv data) indicates that the EpiSurv ethnicity field (which is prioritised data with Māori as the priority ethnicity) was used instead of the Minstry of Health total ethnicity dataset
Assumptions	Different assumptions tested (see Sensitivity Analysis section of Main Text for details)
	Note: ethnicity code 5 is Middle Eastern/Latin American/African and code 6 is Other
N	Sample size
AUC	Area under the receiver operating characteristic curve (a measure of model fit)
Coefficients	Estimated values of the model coefficients
StdErr	Standard error in the model coefficients
pValues	p-values for the model coefficients
Notes:
Coefficients for ethnicity categories that are not the priority (grey values) should be treated with caution.
Odds ratios are obtained by exponentiating coefficients.
95% confidence intervals are obtained as coefficient estimate ± 1.96 * std. err.

### Sheet: Sensitivity analysis results
PriorityEthnicity	Assumption	N	AUC	Coefficients_1	Coefficients_2	Coefficients_3	Coefficients_4	Coefficients_5	Coefficients_6	StdErr_1	StdErr_2	StdErr_3	StdErr_4	StdErr_5	StdErr_6	pValues_1	pValues_2	pValues_3	pValues_4	pValues_5	pValues_6
				Intercept	Age	HasCond	Māori	Pacific	Asian	Intercept	Age	HasCond	Māori	Pacific	Asian	Intercept	Age	HasCond	Māori	Pacific	Asian
Māori	Default assumptions	1829	0.758531	-5.2048	0.0443223	0.55297	0.917908	1.18465	0.326888	0.339465	0.00563397	0.215969	0.300184	0.284364	0.310168	4.64713e-53	3.63284e-15	0.0104546	0.00222953	3.10025e-05	0.291926
Māori	Cases with primary ethnicity code 5 or 6 excluded	1775	0.753884	-5.13218	0.0429215	0.575477	0.903874	1.1685	0.311569	0.341288	0.00566049	0.216722	0.300646	0.285139	0.310832	4.15914e-51	3.38579e-14	0.00792226	0.00264332	4.16729e-05	0.316165
Māori	Cases with missing total ethnicity excluded	1800	0.756363	-5.1768	0.0439321	0.572163	0.836765	1.1768	0.331763	0.340229	0.00565189	0.216572	0.305913	0.284724	0.310538	2.78609e-52	7.66532e-15	0.00824416	0.0062323	3.57844e-05	0.285363
Māori	Cases with primary ethnicity code 5 or 6 or missing total ethnicity excluded	1746	0.751704	-5.10268	0.0425093	0.594828	0.822315	1.15993	0.316105	0.342074	0.00567887	0.217343	0.306347	0.285501	0.311185	2.5595e-50	7.12633e-14	0.00620374	0.00726911	4.84921e-05	0.30972
Māori	Cases with missing total ethnicity assumed to be Māori	1829	0.756039	-5.18744	0.0441729	0.562005	0.767008	1.17995	0.335042	0.339094	0.00562678	0.21577	0.297278	0.284712	0.310528	7.88945e-53	4.14445e-15	0.00919685	0.00987697	3.4075e-05	0.280613
Māori	Cases with missing total ethnicity assumed to be Pacific	1829	0.755971	-5.18503	0.0441428	0.560009	0.840178	1.0821	0.334882	0.339033	0.00562624	0.215848	0.305875	0.278123	0.310499	8.43859e-53	4.29937e-15	0.00947403	0.00601788	9.99431e-05	0.280797
Māori	Cases with missing total ethnicity assumed to be Asian	1829	0.756512	-5.18147	0.0440964	0.557368	0.840124	1.17914	0.310051	0.338992	0.005626	0.215915	0.305817	0.284638	0.302381	9.63577e-53	4.57926e-15	0.00983928	0.00601169	3.43379e-05	0.305191
Māori	Cases with missing total ethnicity assumed to be NZ European	1829	0.756661	-5.18033	0.0440845	0.556176	0.840119	1.17897	0.334512	0.337113	0.00561596	0.215943	0.305155	0.283872	0.309781	2.7346e-53	4.16482e-15	0.0100075	0.00590358	3.27902e-05	0.280215
Māori	Cases with recent overseas travel history excluded	1122	0.78723	-5.2423	0.0426076	1.02378	0.922251	1.22697	0.302408	0.424952	0.00666595	0.248834	0.343847	0.315582	0.425695	5.78096e-35	1.63906e-10	3.88357e-05	0.00731491	0.000101094	0.477464
Māori (EpiSurv data)	Default assumptions	1829	0.761895	-5.25195	0.0448949	0.540703	0.984082	1.30301	0.30873	0.341716	0.00564239	0.215953	0.301394	0.283131	0.31003	2.62775e-53	1.76657e-15	0.0122866	0.00109425	4.18154e-06	0.319344
Māori (EpiSurv data)	Cases with primary ethnicity code 5 or 6 excluded	1775	0.757817	-5.1839	0.04355	0.562253	0.972046	1.28857	0.302879	0.343852	0.00567258	0.216782	0.301931	0.283961	0.311036	2.33074e-51	1.62498e-14	0.00949668	0.00128444	5.6832e-06	0.330168
Māori (EpiSurv data)	Cases with missing total ethnicity excluded	1800	0.759509	-5.22388	0.0445081	0.559042	0.903228	1.2954	0.312754	0.342485	0.00566039	0.216557	0.307057	0.283534	0.310346	1.57569e-52	3.74811e-15	0.00983721	0.00326555	4.9056e-06	0.31357
Māori (EpiSurv data)	Cases with primary ethnicity code 5 or 6 or missing total ethnicity excluded	1746	0.754886	-5.15431	0.0431414	0.580706	0.890784	1.28023	0.30663	0.344644	0.00569109	0.217406	0.307566	0.284366	0.311344	1.43527e-50	3.44158e-14	0.00756101	0.0037767	6.72979e-06	0.324693
Māori (EpiSurv data)	Cases with recent overseas travel history excluded	1122	0.791702	-5.33028	0.0436207	1.00855	1.02278	1.35662	0.29767	0.431245	0.00669652	0.24842	0.34538	0.316498	0.425917	4.2897e-35	7.32031e-11	4.9104e-05	0.00306328	1.81634e-05	0.484619
Pacific	Default assumptions	1829	0.758953	-5.20441	0.0443414	0.548417	0.985228	1.1178	0.3274	0.339857	0.00563983	0.215832	0.301217	0.283901	0.310156	6.21158e-53	3.77495e-15	0.0110554	0.00107234	8.24082e-05	0.291152
Pacific	Cases with primary ethnicity code 5 or 6 excluded	1775	0.753933	-5.13156	0.042938	0.570814	0.972646	1.10029	0.312017	0.3417	0.0056668	0.216579	0.301624	0.284736	0.310821	5.61985e-51	3.53326e-14	0.00839896	0.00126104	0.000111438	0.315452
Pacific	Cases with missing total ethnicity excluded	1800	0.756113	-5.17826	0.0439865	0.56701	0.904168	1.10933	0.332722	0.340644	0.00565711	0.2164	0.30697	0.28427	0.310534	3.46403e-52	7.51914e-15	0.00878776	0.00322477	9.52495e-05	0.283966
Pacific	Cases with primary ethnicity code 5 or 6 or missing total ethnicity excluded	1746	0.751253	-5.10396	0.0425622	0.58954	0.891228	1.09107	0.317018	0.34251	0.00568451	0.217162	0.307346	0.285109	0.311182	3.21653e-50	7.02527e-14	0.00663259	0.00373457	0.000129784	0.308319
Pacific	Cases with missing total ethnicity assumed to be Māori	1829	0.755466	-5.19177	0.0442754	0.55705	0.825352	1.11336	0.336489	0.339462	0.00563003	0.215583	0.29795	0.284263	0.310545	8.3678e-53	3.71611e-15	0.00976839	0.00560386	8.9789e-05	0.278567
Pacific	Cases with missing total ethnicity assumed to be Pacific	1829	0.75611	-5.18367	0.0441451	0.555429	0.906869	1.02352	0.335258	0.339401	0.00563207	0.215718	0.306914	0.277897	0.310476	1.1577e-52	4.5717e-15	0.0100301	0.00312872	0.000230438	0.280222
Pacific	Cases with missing total ethnicity assumed to be Asian	1829	0.756249	-5.18292	0.0441499	0.552283	0.907311	1.11189	0.310968	0.339398	0.00563109	0.215747	0.30688	0.284172	0.30238	1.19497e-52	4.492e-15	0.0104711	0.00311086	9.12554e-05	0.30376
Pacific	Cases with missing total ethnicity assumed to be NZ European	1829	0.756529	-5.18176	0.0441378	0.551093	0.907304	1.1117	0.335447	0.337516	0.00562102	0.215775	0.306242	0.283383	0.309776	3.40096e-53	4.08566e-15	0.0106488	0.00304953	8.74608e-05	0.278867
Pacific	Cases with recent overseas travel history excluded	1122	0.787914	-5.24168	0.0426558	1.01555	0.993306	1.16404	0.303391	0.425565	0.00667263	0.248351	0.344691	0.315522	0.425648	7.33818e-35	1.63033e-10	4.32925e-05	0.003955	0.000224926	0.475985
Asian	Default assumptions	1829	0.759803	-5.19769	0.0442018	0.552643	0.918333	1.22706	0.300575	0.339222	0.00563151	0.216016	0.300115	0.285142	0.309863	5.42056e-53	4.19331e-15	0.0105172	0.00221381	1.68251e-05	0.332034
Asian	Cases with primary ethnicity code 5 or 6 excluded	1775	0.755245	-5.12498	0.0427996	0.575111	0.904315	1.21114	0.284959	0.341038	0.00565783	0.216766	0.300574	0.285882	0.310545	4.8414e-51	3.8888e-14	0.00797462	0.00262436	2.27005e-05	0.358823
Asian	Cases with missing total ethnicity excluded	1800	0.757472	-5.16995	0.0438159	0.571841	0.837249	1.21976	0.304881	0.339982	0.00564926	0.216622	0.305849	0.28552	0.310209	3.20021e-52	8.76184e-15	0.00829536	0.0061915	1.93686e-05	0.325694
Asian	Cases with primary ethnicity code 5 or 6 or missing total ethnicity excluded	1746	0.752758	-5.09575	0.0423919	0.594468	0.822819	1.20313	0.288913	0.341818	0.00567603	0.21739	0.30628	0.286261	0.310875	2.93426e-50	8.10625e-14	0.00624616	0.00722068	2.63514e-05	0.352706
Asian	Cases with missing total ethnicity assumed to be Māori	1829	0.757205	-5.18075	0.0440593	0.561716	0.76726	1.2229	0.308211	0.338849	0.00562417	0.21582	0.29721	0.285516	0.310199	9.01688e-53	4.72873e-15	0.00924918	0.00983591	1.84275e-05	0.320423
Asian	Cases with missing total ethnicity assumed to be Pacific	1829	0.756814	-5.17943	0.0440462	0.560018	0.840783	1.11886	0.308197	0.338822	0.00562388	0.215879	0.305826	0.278689	0.310181	9.3972e-53	4.80146e-15	0.0094831	0.00597381	5.95143e-05	0.320415
Asian	Cases with missing total ethnicity assumed to be Asian	1829	0.75757	-5.17445	0.043978	0.556924	0.840604	1.22208	0.285349	0.338754	0.00562363	0.215969	0.305751	0.285437	0.302114	1.12325e-52	5.2737e-15	0.00991673	0.00597212	1.857e-05	0.344911
Asian	Cases with missing total ethnicity assumed to be NZ European	1829	0.757831	-5.17357	0.0439695	0.555847	0.840637	1.22197	0.307654	0.336871	0.00561343	0.215993	0.305093	0.284681	0.309448	3.14384e-53	4.76677e-15	0.0100691	0.00586302	1.76743e-05	0.320125
Asian	Cases with recent overseas travel history excluded	1122	0.788189	-5.23108	0.0424525	1.01943	0.922645	1.25077	0.274472	0.424734	0.00666481	0.24877	0.343659	0.315851	0.425115	7.41809e-35	1.89454e-10	4.16927e-05	0.0072581	7.49483e-05	0.518511
