## Supplementary Table 3 for "Māori and Pacific People in New Zealand have higher risk of hospitalisation for COVID-19"

### Sheet: Metdata
Results of sensitivity analysis for the model for length of hospital stay
Model specification:
length of hospital stay ~ age + ethnicity
Column headings:
Priority ethnicity	Either Māori, Pacific, or Asian was used as the priority ethnicity (see main text, Table 2 for details of prioritisation orderings). Māori (EpiSurv data) indicates that the EpiSurv ethnicity field (which is prioritised data with Māori as the priority ethnicity) was used instead of the Minstry of Health total ethnicity dataset
Assumptions	Different assumptions tested (see Sensitivity Analysis section of Main Text for details)
	Note: ethnicity code 5 is Middle Eastern/Latin American/African and code 6 is Other
N	Sample size
Coefficients	Estimated values of the model coefficients
StdErr	Standard error in the model coefficients
pValues	p-values for the model coefficients
Notes:
Coefficients for ethnicity categories that are not the priority (grey values) should be treated with caution.
Odds ratios are obtained by exponentiating coefficients.
95% confidence intervals are obtained as coefficient estimate ± 1.96 * std. err.

### Sheet: Sensitivity analysis results
PriorityEthnicity	Assumption	N	Coefficients_1	Coefficients_2	Coefficients_3	Coefficients_4	Coefficients_5	StdErr_1	StdErr_2	StdErr_3	StdErr_4	StdErr_5	pValues_1	pValues_2	pValues_3	pValues_4	pValues_5
			Intercept	Age	Māori	Pacific	Asian	Intercept	Age	Māori	Pacific	Asian	Intercept	Age	Māori	Pacific	Asian
Māori	Default assumptions	106	-5.62658	0.223989	4.87981	5.15806	-0.829452	2.89921	0.0440081	2.47841	2.592	2.64586	0.0550787	1.66395e-06	0.0517018	0.0492945	0.754555
Māori	Cases with primary ethnicity code 5 or 6 excluded	104	-5.25551	0.215087	4.91245	5.26831	-0.782143	2.90016	0.0441532	2.47451	2.58835	2.64102	0.0729954	4.20982e-06	0.0498861	0.0444836	0.767735
Māori	Cases with missing total ethnicity excluded	105	-5.60904	0.2237	4.62559	5.15611	-0.833441	2.91066	0.0441826	2.54558	2.60203	2.65611	0.0568094	1.88456e-06	0.0721962	0.0502723	0.75434
Māori	Cases with primary ethnicity code 5 or 6 or missing total ethnicity excluded	103	-5.2377	0.214793	4.65676	5.26642	-0.786124	2.91178	0.0443308	2.54143	2.59852	2.6514	0.0751298	4.73795e-06	0.0699374	0.0454095	0.767481
Māori	Cases with missing total ethnicity assumed to be Māori	106	-5.62658	0.223989	4.87981	5.15806	-0.829452	2.89921	0.0440081	2.47841	2.592	2.64586	0.0550787	1.66395e-06	0.0517018	0.0492945	0.754555
Māori	Cases with missing total ethnicity assumed to be Pacific	106	-5.5762	0.22316	4.61714	5.39993	-0.840909	2.89757	0.0439811	2.53501	2.52317	2.6451	0.0571138	1.77714e-06	0.0715136	0.0347519	0.751208
Māori	Cases with missing total ethnicity assumed to be Asian	106	-5.62318	0.223933	4.62922	5.15768	-0.183249	2.91287	0.0442161	2.54754	2.60403	2.58831	0.0563544	1.84922e-06	0.0721615	0.0503497	0.943698
Māori	Cases with missing total ethnicity assumed to be NZ European	106	-5.29237	0.220837	4.43829	4.99425	-1.01555	2.89381	0.044094	2.53895	2.59723	2.65012	0.0703715	2.33749e-06	0.0834882	0.0573077	0.702371
Māori	Cases with recent overseas travel history excluded	74	-6.52957	0.231247	6.10843	5.66854	-1.30078	3.78535	0.0543176	2.98929	2.90954	3.66578	0.0890117	6.40398e-05	0.0448296	0.0554518	0.723789
Māori	Cases without LOS data set to minimum LOS	120	-6.0608	0.222951	4.85498	1.84707	-0.617885	2.80069	0.0429292	2.3878	2.1843	2.53803	0.0325295	9.01912e-07	0.0443308	0.399526	0.80809
Māori	Cases without LOS data set to maximum LOS	120	0.666647	0.176752	3.10821	14.9345	-1.7073	5.12015	0.078482	4.36532	3.99327	4.63996	0.896635	0.0262124	0.477891	0.000288609	0.713582
Māori (EpiSurv data)	Default assumptions	106	-5.88384	0.228217	5.01629	3.468	0.972092	2.92682	0.0443981	2.55644	2.56722	2.67559	0.0470637	1.34536e-06	0.0524891	0.179754	0.717126
Māori (EpiSurv data)	Cases with primary ethnicity code 5 or 6 excluded	104	-5.52004	0.219457	5.05764	3.56029	1.02439	2.92933	0.0445668	2.55372	2.56508	2.67229	0.0624442	3.39082e-06	0.0504228	0.168257	0.702292
Māori (EpiSurv data)	Cases with missing total ethnicity excluded	105	-5.87254	0.228032	4.75269	3.46637	0.969615	2.93846	0.0445748	2.63047	2.57734	2.68613	0.0483756	1.51202e-06	0.0738036	0.181686	0.718883
Māori (EpiSurv data)	Cases with primary ethnicity code 5 or 6 or missing total ethnicity excluded	103	-5.50859	0.219268	4.79302	3.55869	1.02192	2.94116	0.044747	2.62753	2.57535	2.68299	0.0640589	3.78781e-06	0.071176	0.170166	0.70411
Māori (EpiSurv data)	Cases with recent overseas travel history excluded	74	-6.85429	0.236321	6.32893	4.0165	1.82679	3.83577	0.0549841	3.09232	2.91675	3.7223	0.0783393	5.54394e-05	0.0445029	0.172949	0.625147
Māori (EpiSurv data)	Cases without LOS data set to minimum LOS	120	-5.86399	0.221386	4.13148	0.725988	0.888894	2.81594	0.0430487	2.395	2.17753	2.55801	0.0395208	1.1242e-06	0.0872055	0.739439	0.728855
Māori (EpiSurv data)	Cases without LOS data set to maximum LOS	120	-1.51042	0.202287	6.44803	13.918	0.908548	5.15391	0.0787906	4.38348	3.98545	4.68183	0.770003	0.0115293	0.144027	0.00068069	0.846473
Pacific	Default assumptions	106	-5.62658	0.223989	4.87981	5.15806	-0.829452	2.89921	0.0440081	2.47841	2.592	2.64586	0.0550787	1.66395e-06	0.0517018	0.0492945	0.754555
Pacific	Cases with primary ethnicity code 5 or 6 excluded	104	-5.25551	0.215087	4.91245	5.26831	-0.782143	2.90016	0.0441532	2.47451	2.58835	2.64102	0.0729954	4.20982e-06	0.0498861	0.0444836	0.767735
Pacific	Cases with missing total ethnicity excluded	105	-5.60904	0.2237	4.62559	5.15611	-0.833441	2.91066	0.0441826	2.54558	2.60203	2.65611	0.0568094	1.88456e-06	0.0721962	0.0502723	0.75434
Pacific	Cases with primary ethnicity code 5 or 6 or missing total ethnicity excluded	103	-5.2377	0.214793	4.65676	5.26642	-0.786124	2.91178	0.0443308	2.54143	2.59852	2.6514	0.0751298	4.73795e-06	0.0699374	0.0454095	0.767481
Pacific	Cases with missing total ethnicity assumed to be Māori	106	-5.62658	0.223989	4.87981	5.15806	-0.829452	2.89921	0.0440081	2.47841	2.592	2.64586	0.0550787	1.66395e-06	0.0517018	0.0492945	0.754555
Pacific	Cases with missing total ethnicity assumed to be Pacific	106	-5.5762	0.22316	4.61714	5.39993	-0.840909	2.89757	0.0439811	2.53501	2.52317	2.6451	0.0571138	1.77714e-06	0.0715136	0.0347519	0.751208
Pacific	Cases with missing total ethnicity assumed to be Asian	106	-5.62318	0.223933	4.62922	5.15768	-0.183249	2.91287	0.0442161	2.54754	2.60403	2.58831	0.0563544	1.84922e-06	0.0721615	0.0503497	0.943698
Pacific	Cases with missing total ethnicity assumed to be NZ European	106	-5.29237	0.220837	4.43829	4.99425	-1.01555	2.89381	0.044094	2.53895	2.59723	2.65012	0.0703715	2.33749e-06	0.0834882	0.0573077	0.702371
Pacific	Cases with recent overseas travel history excluded	74	-6.52957	0.231247	6.10843	5.66854	-1.30078	3.78535	0.0543176	2.98929	2.90954	3.66578	0.0890117	6.40398e-05	0.0448296	0.0554518	0.723789
Pacific	Cases without LOS data set to minimum LOS	120	-6.0608	0.222951	4.85498	1.84707	-0.617885	2.80069	0.0429292	2.3878	2.1843	2.53803	0.0325295	9.01912e-07	0.0443308	0.399526	0.80809
Pacific	Cases without LOS data set to maximum LOS	120	0.666647	0.176752	3.10821	14.9345	-1.7073	5.12015	0.078482	4.36532	3.99327	4.63996	0.896635	0.0262124	0.477891	0.000288609	0.713582
Asian	Default assumptions	106	-5.62658	0.223989	4.87981	5.15806	-0.829452	2.89921	0.0440081	2.47841	2.592	2.64586	0.0550787	1.66395e-06	0.0517018	0.0492945	0.754555
Asian	Cases with primary ethnicity code 5 or 6 excluded	104	-5.25551	0.215087	4.91245	5.26831	-0.782143	2.90016	0.0441532	2.47451	2.58835	2.64102	0.0729954	4.20982e-06	0.0498861	0.0444836	0.767735
Asian	Cases with missing total ethnicity excluded	105	-5.60904	0.2237	4.62559	5.15611	-0.833441	2.91066	0.0441826	2.54558	2.60203	2.65611	0.0568094	1.88456e-06	0.0721962	0.0502723	0.75434
Asian	Cases with primary ethnicity code 5 or 6 or missing total ethnicity excluded	103	-5.2377	0.214793	4.65676	5.26642	-0.786124	2.91178	0.0443308	2.54143	2.59852	2.6514	0.0751298	4.73795e-06	0.0699374	0.0454095	0.767481
Asian	Cases with missing total ethnicity assumed to be Māori	106	-5.62658	0.223989	4.87981	5.15806	-0.829452	2.89921	0.0440081	2.47841	2.592	2.64586	0.0550787	1.66395e-06	0.0517018	0.0492945	0.754555
Asian	Cases with missing total ethnicity assumed to be Pacific	106	-5.5762	0.22316	4.61714	5.39993	-0.840909	2.89757	0.0439811	2.53501	2.52317	2.6451	0.0571138	1.77714e-06	0.0715136	0.0347519	0.751208
Asian	Cases with missing total ethnicity assumed to be Asian	106	-5.62318	0.223933	4.62922	5.15768	-0.183249	2.91287	0.0442161	2.54754	2.60403	2.58831	0.0563544	1.84922e-06	0.0721615	0.0503497	0.943698
Asian	Cases with missing total ethnicity assumed to be NZ European	106	-5.29237	0.220837	4.43829	4.99425	-1.01555	2.89381	0.044094	2.53895	2.59723	2.65012	0.0703715	2.33749e-06	0.0834882	0.0573077	0.702371
Asian	Cases with recent overseas travel history excluded	74	-6.52957	0.231247	6.10843	5.66854	-1.30078	3.78535	0.0543176	2.98929	2.90954	3.66578	0.0890117	6.40398e-05	0.0448296	0.0554518	0.723789
Asian	Cases without LOS data set to minimum LOS	120	-6.0608	0.222951	4.85498	1.84707	-0.617885	2.80069	0.0429292	2.3878	2.1843	2.53803	0.0325295	9.01912e-07	0.0443308	0.399526	0.80809
Asian	Cases without LOS data set to maximum LOS	120	0.666647	0.176752	3.10821	14.9345	-1.7073	5.12015	0.078482	4.36532	3.99327	4.63996	0.896635	0.0262124	0.477891	0.000288609	0.713582
